# Using a novel echo-marker to identify high mortality risk patients with moderate aortic stenosis

**DOI:** 10.1101/2021.10.21.21265320

**Authors:** Chieh-Ju Chao, Pradyumma Agasthi, Timothy Barry, Marlene Girardo, Amith R. Seri, Anusha Shanbhag, Yuxiang Wang, Steven J. Lester, Said Alsidawi, William K Freeman, Tasneem Z. Naqvi, Mackram Eleid, David Fortuin, John P. Sweeney, Peter Pollak, Abdallah El Sabbagh, Kristen Sell-Dottin, David Majdalany, Carolyn Larsen, David R Holmes, Jae K. Oh, Christopher P. Appleton, Reza Arsanjani

## Abstract

**Background:** Recent studies have shown that patients with moderate aortic stenosis and reduced left ventricular ejection fraction may benefit from earlier intervention instead of periodic surveillance. Identifying patients at higher risk is therefore warranted concerning the possibility of expanding aortic valve replacement indication.

**Objective:** We aim to investigate the usefulness of a novel echo-marker, augmented mean arterial pressure (AugMAP), in identifying high-risk patients with moderate aortic stenosis.

**Methods:** Adult patients with moderate aortic stenosis (aortic valve area 1.0-1.5 cm^2^) at Mayo Clinic sites in 1/2010-12/2020 were identified. Baseline demographics, echocardiography, and all-cause mortality data were retrieved. Patients were grouped into higher and lower AugMAP groups using a cutoff of 80 mmHg for analysis. Kaplan-Meier and Cox regression analyses were used to assess the performance of AugMAP.

**Results:** A total of 4,563 patients with moderate aortic stenosis were included. The mean age was 73.7±12.5 years and 60.5 % were male. The median follow-up was 2.5 years, and 36.0% of patients died. The mean LVEF was 60.1 ± 11.4%, and the mean AugMAP was 99.1 ± 13.1 mmHg. Patients in the lower AugMAP group, with either preserved or reduced LVEF, had significantly worse survival performance (all p< 0.0001). Multivariate Cox regression showed that AugMAP was independently associated with all-cause mortality after adjusting for age, sex, and LVEF (HR: 0.99 per unit increase, 95%CI: 0.978-0.996, p=0.01).

**Conclusion:** AugMAP is a simple and effective echo-maker beyond LVEF to identify high-risk moderate aortic stenosis patients who may benefit more from earlier intervention.

**Condensed abstract:** Patients with moderate aortic stenosis and reduced left ventricular ejection fraction may benefit from earlier intervention. We aim to validate the usefulness of a novel echo-marker, augmented mean arterial pressure (AugMAP), in identifying high-risk patients with moderate aortic stenosis. AugMAP can identify patients at higher mortality risk within the first two years after the diagnosis of moderate aortic stenosis, regardless of LVEF. AugMAP was also independently associated with all-cause mortality after adjusting for age, sex, and LVEF. AugMAP is a simple and effective novel echo-maker beyond LVEF to identify high-risk moderate aortic stenosis patients who may benefit from earlier intervention.
