## Supplementary material for "Using a novel echo-marker to identify high mortality risk patients with moderate aortic stenosis": Table 1

### Sheet: Sheet1
Table 1. Baseline Demographics, Echocardiography, and Outcomes
	Higher AugMAP group	Lower AugMAP group	Total	P value
	N=4256	N=307	N=4563
Baseline demographics
Age (years)	73.7±12.1	73.7±16.8	73.7±12.5	0.00443893
Gender (male)	2573 (60.5%)	186 (60.6%)	2759 (60.5%)	0.998981
Race (white)	4025 (94.6%)	287 (93.5%)	4312 (95.7%)	0.000484592
Height (m)	1.7±0.1	1.7±0.1	1.7±0.1	0.00852796
Weight (kg)	84.7±20.7	79.7±21.8	84.4±20.8	0.000137991
BMI (kg/m^2)	29.5±6.4	28.4±6.5	29.4±6.4	0.0013856
BSA (m^2)	1.9±0.3	1.9±0.3	1.9±0.3	0.000135292
CAD	997 (23.4%)	120 (39.1%)	1117 (24.5%)	5.61661e-09
Hyperlipidemia	2138 (50.2%)	155 (50.5%)	2293 (50.3%)	0.996322
Hypertension	2422 (56.9%)	162 (52.8%)	2584 (56.6%)	0.368347
Diabetes	857 (20.1%)	67 (21.8%)	924 (20.2%)	0.776811
CKD	880 (20.7%)	120 (39.1%)	1000 (21.9%)	<0.0001
CHF	760 (17.9%)	133 (43.3%)	893 (19.6%)	<0.0001
Medications
Antiplatelets (any)	1840 (43.2%)	148 (48.2%)	1988 (43.6%)	0.236568
Statin	1225 (28.8%)	100 (32.6%)	1325 (29.0%)	0.368526
Beta Blockers (any)	1101 (25.9%)	117 (38.1%)	1218 (26.7%)	<0.0001
Calcium Channel Blockers (any)	987 (23.2%)	52 (16.9%)	1039 (22.8%)	0.0414597
ACE-Inhibitors	196 (4.6%)	19 (6.2%)	215 (4.7%)	0.449439
ARBs	561 (13.2%)	33 (10.7%)	594 (13.0%)	0.473319
Diuretics	1030 (24.2%)	136 (44.3%)	1166 (25.6%)	<0.0001
DOACs	60 (1.4%)	2 (0.7%)	62 (1.4%)	0.541041
Warfarin	489 (11.5%)	60 (19.5%)	549 (12.0%)	0.000154485
Echocardiography
Systolic Blood Pressure (mmHg)	133.2±19.5	98.7±13.8	130.9±21.1	<0.0001
Diastolic Blood Pressure (mmHg)	72.1±10.7	51.3±7.4	70.7±11.7	<0.0001
Aortic Valve Systolic Mean Gradient (mmHg)	25.2±8.3	21.0±7.4	24.9±8.3	<0.0001
AugMAP (mmHg)	100.9±11.5	74.1±5.3	99.1±13.1	<0.0001
LVEF (%)	60.6±10.8	53.3±16.2	60.1±11.4	<0.0001
AV area (cm2)	1.2±0.1	1.2±0.1	1.2±0.1	0.389923
AV peak velocity (m/s)	3.3±0.5	3.0±0.5	3.3±0.5	<0.0001
AV TVI (cm)	74.7±15.6	65.2±15.8	74.1±15.8	<0.0001
LV mass (g)	210.3±68.9	217.6±89.0	210.7±70.4	0.138063
LV mass index (g/m^2)	107.7±30.5	114.6±43.1	108.2±31.6	0.00732856
LV stroke volume (ml)	92.0±19.7	79.8±20.7	91.2±20.0	<0.0001
Cardiac output (L/min)	6.2±1.3	5.7±1.4	6.2±1.3	<0.0001
Cardiac index (L/min/m^2)	3.2±0.7	3.1±0.9	3.2±0.7	<0.0001
MV E Wave velocity (m/s)	0.9±0.3	1.0±0.3	0.9±0.3	<0.0001
MV A Wave velocity (m/s)	1.0±1.0	0.9±0.3	1.0±1.0	0.0398752
MV E/A Ratio	1.0±0.6	1.2±1.0	1.1±0.7	0.000143211
MV DT (ms)	230.5±66.0	211.5±68.8	229.3±66.3	<0.0001
MV E/e' ratio	16.8±8.1	18.9±10.0	16.9±8.3	0.000779439
RV systolic pressure (mmHg)	37.9±13.2	42.9±14.2	38.3±13.4	<0.0001
AR				0.12
Mild	2243 (52.7%)	140 (45.6%)	2383 (52.3%)
Moderate	637 (15.0%)	55 (17.9%)	692 (15.2%)
Severe	49 (1.2%)	6 (2.0%)	55 (1.2%)
MR				<0.0001
Mild	3391 (79.7%)	199 (64.8%)	3590 (78.8%)
Moderate	511 (12.0%)	62 (20.2%)	573 (12.6%)
Severe	105 (2.5%)	19 (6.2%)	124 (2.7%)
TR				<0.0001
Mild	3375 (79.3%)	196 (63.8%)	3571 (78.3%)
Moderate	559 (13.1%)	67 (21.8%)	626 (13.7%)
Severe	148 (3.5%)	35 (11.4%)	183 (4.0%)
Clinical Outcome
Deceased (study period)	1525 (35.2%)	118 (51.5%)	1643 (36%)	<0.0001
2-year mortality	588 (13.8%)	104 (33.9%)	692 (15.2%)	<0.0001
AV: aortic valve, BMI: body mass index, BSA: body surface area, CAD: coronary artery disease, CHF: congestive heart failure, ARB: angiotensin receptor blocker, ARNI: Angiotensin Receptor-Neprilysin Inhibitor, DOAC: direct oral anticoagulation, LVEF: left ventricualr ejection fraction, AugMAP: augmented mean arterial pressure, TVI: time-velocity integral, MV: _x0008_mitral valve, DT: deceleration …
