## Supplementary material for "Using a novel echo-marker to identify high mortality risk patients with moderate aortic stenosis": Table 2

### Sheet: Sheet1
Table 2. Univariate and Multivariate Cox Regression
Univariate Cox regression
covariate	Hazard ratio	Lower 95%CI	Upper 95%CI	p value
age (per unit increase)	1.05668	1.05101	1.06239	<0.005
Sex	1.10132	0.997746	1.21566	0.06
CAD	1.6422	1.48156	1.82027	<0.005
HTN	1.23334	1.11505	1.36417	<0.005
DM	1.3025	1.16935	1.4508	<0.005
AugMAP (per unit increase)	0.98686	0.983071	0.990663	<0.005
LVEF (per unit increase)	0.974844	0.971088	0.978616	<0.005
Zva (per unit increase)	1.16668	1.10054	1.23679	<0.005
Multivariate Cox Regression*
	Hazard ratio	Lower 95%CI	Upper 95%CI	p value
CAD	1.29226	1.16189	1.43726	<0.005
HTN	0.969742	0.875099	1.07462	0.56
DM	1.25571	1.12713	1.39895	<0.005
AugMAP (per unit increase)	0.98979	0.985941	0.993653	<0.005
Zva (per unit increase)	1.03556	0.972932	1.10221	0.27
CAD: coronary artery disease, HTN: hypertension, DM: diabetes, AugMAP: augmented mean arterial pressure, LVEF: left ventricular ejection fraction, Zva: valvulo-arterial impedance. *Adjusted for age, sex, LVEF.
